# Partial Anchored Capture and Long-Read Sequencing (PACLseq) Enable a Stand-alone Diagnostic Method for Ph-like Acute Lymphoblastic Leukemia

**DOI:** 10.1101/2023.08.19.23294152

**Authors:** Hang Zhang, Huan Yu, Yanmei Chen, Kai Jiang, Beibei Huo, Jialin Li, Ting Liu, Dan Xie

## Abstract

Fusion genes play a crucial role in the development of Philadelphia chromosome–like acute lymphoblastic leukemia (Ph-like ALL). Timely and accurate determination of malgenic fusion transcripts that cause Ph-like ALL is essential for guiding treatment decisions. However, due to the complexity of possible gene fusion combination of Ph-like ALL, prevailing molecular diagnostic methods for Ph-like ALL are inefficient and lack of standardization, resulting in a slow diagnostic process. We introduce Partial Anchored Capture and Long-Read Sequencing (PACLseq), a nanopore-sequencing-technology-based approach, which enables fast stand-alone identification of fusion genes with a mere 10ng of input RNA. With extensive testing using BCR-ABL1 standards and 47 clinical samples to validate the efficacy of PACLseq, we demonstrated that PACLseq performs excellently in target region coverage and fusion gene detection accuracy, achieving a sensitivity of 93.33% and specificity of 100%. These findings highlight the reliability and versatility of PACLseq as a streamlined method for the clinical diagnosis of Ph-like ALL. By offering rapid and accurate fusion gene detection, PACLseq has the potential to significantly improve diagnostic efficiency, facilitate timely treatment decisions, and enhance patient outcomes in the management of Ph-like ALL.
