## Supplementary Table 1 for "Partial Anchored Capture and Long-Read Sequencing (PACLseq) Enable a Stand-alone Diagnostic Method for Ph-like Acute Lymphoblastic Leukemia"

### Sheet: merged_capture_region
#GeneName(GRCh38)	Chr	region_start	region_end	region_length
ABL2	chr1	179099330	179109441	10111
ABL2	chr1	179110281	179110455	174
ABL2	chr1	179110580	179110845	265
ABL2	chr1	179112308	179112398	90
ABL2	chr1	179114877	179115030	153
ABL2	chr1	179117331	179117516	185
ABL2	chr1	179118586	179118764	178
ABL2	chr1	179120189	179120274	85
ABL2	chr1	179121594	179121867	273
ABL2	chr1	179126376	179126672	296
ABL2	chr1	179131310	179131481	171
ABL2	chr1	179133311	179133374	63
ABL2	chr1	179142932	179143076	144
ABL2	chr1	179229240	179229684	444
CSF1R	chr5	150053290	150054224	934
CSF1R	chr5	150054321	150054430	109
CSF1R	chr5	150055236	150055336	100
CSF1R	chr5	150056025	150056137	112
CSF1R	chr5	150056218	150056341	123
CSF1R	chr5	150057286	150057384	98
CSF1R	chr5	150057503	150057592	89
CSF1R	chr5	150059699	150059862	163
CSF1R	chr5	150060861	150060972	111
CSF1R	chr5	150061490	150061595	105
CSF1R	chr5	150061722	150061849	127
CSF1R	chr5	150068214	150068330	116
CSF1R	chr5	150069872	150070063	191
CSF1R	chr5	150070181	150070302	121
CSF1R	chr5	150070455	150070571	116
CSF1R	chr5	150073300	150073493	193
CSF1R	chr5	150077275	150077435	160
CSF1R	chr5	150078111	150078248	137
CSF1R	chr5	150080051	150080336	285
CSF1R	chr5	150080766	150081024	258
CSF1R	chr5	150086378	150086607	229
CSF1R	chr5	150091456	150091561	105
CSF1R	chr5	150092536	150092624	88
CSF1R	chr5	150113260	150113372	112
PDGFRB	chr5	150113838	150115946	2108
PDGFRB	chr5	150117617	150117850	233
PDGFRB	chr5	150118746	150118852	106
PDGFRB	chr5	150119466	150119566	100
PDGFRB	chr5	150120011	150120123	112
PDGFRB	chr5	150120887	150121010	123
PDGFRB	chr5	150121203	150121322	119
PDGFRB	chr5	150121879	150122040	161
PDGFRB	chr5	150123041	150123201	160
PDGFRB	chr5	150124249	150124360	111
PDGFRB	chr5	150124726	150124831	105
PDGFRB	chr5	150125444	150125577	133
PDGFRB	chr5	150126519	150126614	95
PDGFRB	chr5	150129756	150129968	212
PDGFRB	chr5	150130538	150130662	124
PDGFRB	chr5	150131978	150132094	116
PDGFRB	chr5	150132749	150132942	193
PDGFRB	chr5	150133585	150133760	175
PDGFRB	chr5	150133880	150134008	128
PDGFRB	chr5	150134715	150135016	301
PDGFRB	chr5	150135554	150135878	324
PDGFRB	chr5	150137007	150137053	46
PDGFRB	chr5	150155396	150155845	449
JAK2	chr9	4985085	4985630	545
JAK2	chr9	4985939	4986022	83
JAK2	chr9	5021962	5022213	251
JAK2	chr9	5029782	5029906	124
JAK2	chr9	5041692	5041907	215
JAK2	chr9	5044402	5044520	118
JAK2	chr9	5050685	5050831	146
JAK2	chr9	5054562	5054884	322
JAK2	chr9	5055668	5055788	120
JAK2	chr9	5064882	5065040	158
JAK2	chr9	5066677	5066789	112
JAK2	chr9	5069021	5069208	187
JAK2	chr9	5069924	5070052	128
JAK2	chr9	5072491	5072626	135
JAK2	chr9	5073697	5073785	88
JAK2	chr9	5077452	5077580	128
JAK2	chr9	5078305	5078444	139
JAK2	chr9	5080228	5080380	152
JAK2	chr9	5080532	5080683	151
JAK2	chr9	5081724	5081861	137
JAK2	chr9	5089673	5089863	190
JAK2	chr9	5090445	5090570	125
JAK2	chr9	5090738	5090911	173
JAK2	chr9	5123003	5123121	118
JAK2	chr9	5126332	5126446	114
JAK2	chr9	5126683	5129944	3261
ABL1	chr9	130713880	130714455	575
ABL1	chr9	130835253	130835525	272
ABL1	chr9	130854063	130854237	174
ABL1	chr9	130854800	130855096	296
ABL1	chr9	130862762	130863035	273
ABL1	chr9	130872128	130872213	85
ABL1	chr9	130872859	130873037	178
ABL1	chr9	130874867	130875052	185
ABL1	chr9	130878414	130878567	153
ABL1	chr9	130880067	130880157	90
ABL1	chr9	130880499	130880664	165
ABL1	chr9	130883968	130887675	3707
EPOR	chr19	11377206	11378595	1389
EPOR	chr19	11378690	11378778	88
EPOR	chr19	11380883	11380971	88
EPOR	chr19	11381055	11381209	154
EPOR	chr19	11381691	11381849	158
EPOR	chr19	11381929	11382105	176
EPOR	chr19	11383096	11383232	136
EPOR	chr19	11384092	11384314	222
CRLF2	chrX	1190489	1191160	671
CRLF2	chrX	1193217	1193302	85
CRLF2	chrX	1196779	1196900	121
CRLF2	chrX	1198561	1198724	163
CRLF2	chrX	1202401	1202535	134
CRLF2	chrX	1206432	1206599	167
CRLF2	chrX	1208805	1208908	103
CRLF2	chrX	1212555	1212723	168
CRLF2	chrY	1190489	1191160	671
CRLF2	chrY	1193217	1193302	85
CRLF2	chrY	1196779	1196900	121
CRLF2	chrY	1198561	1198724	163
CRLF2	chrY	1202401	1202535	134
CRLF2	chrY	1206432	1206599	167
CRLF2	chrY	1208805	1208908	103
CRLF2	chrY	1212555	1212723	168

### Sheet: panel_design_report
iGeneTech probe design report @ 2022-05-05 17:27:52
# Design Summary
Design name: T607V1hg38
Species: H. sapiens (H. sapiens, hg38, GRCh38, DeC. 2013)
# Target Summary
Region size: 41.76 Kbp
# Probe Summary
Probe count: 1471
Probe coverage size: 214046.79 Kbp
Coverage predict: 100.0000%
Tiling density: 3.6092 x
# Predict region coverage in base level sorted by coverage rate
# Target and Probe Details
Chr	Start	End	Length	Covered	Missed	CoverageRate(%)	PredictCovered	PredictMissed	PredictCoverageRate(%)
chr1	179099330	179109441	10111	10104	7	0.9993	10111	0	1
chr1	179110281	179110455	174	174	0	1	174	0	1
chr1	179110580	179110845	265	265	0	1	265	0	1
chr1	179112308	179112398	90	90	0	1	90	0	1
chr1	179114877	179115030	153	153	0	1	153	0	1
chr1	179117331	179117516	185	185	0	1	185	0	1
chr1	179118586	179118764	178	178	0	1	178	0	1
chr1	179120189	179120274	85	85	0	1	85	0	1
chr1	179121594	179121867	273	273	0	1	273	0	1
chr1	179126376	179126672	296	296	0	1	296	0	1
chr1	179131310	179131481	171	171	0	1	171	0	1
chr1	179133311	179133374	63	63	0	1	63	0	1
chr1	179142932	179143076	144	144	0	1	144	0	1
chr1	179229240	179229684	444	437	7	0.9842	444	0	1
chr19	11377206	11378595	1389	1387	2	0.9986	1389	0	1
chr19	11378690	11378778	88	88	0	1	88	0	1
chr19	11380883	11380971	88	88	0	1	88	0	1
chr19	11381055	11381209	154	154	0	1	154	0	1
chr19	11381691	11381849	158	158	0	1	158	0	1
chr19	11381929	11382105	176	176	0	1	176	0	1
chr19	11383096	11383232	136	136	0	1	136	0	1
chr19	11384092	11384314	222	222	0	1	222	0	1
chr5	150053290	150054224	934	929	5	0.9946	934	0	1
chr5	150054321	150054430	109	109	0	1	109	0	1
chr5	150055236	150055336	100	100	0	1	100	0	1
chr5	150056025	150056137	112	112	0	1	112	0	1
chr5	150056218	150056341	123	123	0	1	123	0	1
chr5	150057286	150057384	98	98	0	1	98	0	1
chr5	150057503	150057592	89	89	0	1	89	0	1
chr5	150059699	150059862	163	163	0	1	163	0	1
chr5	150060861	150060972	111	111	0	1	111	0	1
chr5	150061490	150061595	105	105	0	1	105	0	1
chr5	150061722	150061849	127	127	0	1	127	0	1
chr5	150068214	150068330	116	116	0	1	116	0	1
chr5	150069872	150070063	191	191	0	1	191	0	1
chr5	150070181	150070302	121	121	0	1	121	0	1
chr5	150070455	150070571	116	116	0	1	116	0	1
chr5	150073300	150073493	193	193	0	1	193	0	1
chr5	150077275	150077435	160	160	0	1	160	0	1
chr5	150078111	150078248	137	137	0	1	137	0	1
chr5	150080051	150080336	285	285	0	1	285	0	1
chr5	150080766	150081024	258	258	0	1	258	0	1
chr5	150086378	150086607	229	229	0	1	229	0	1
chr5	150091456	150091561	105	105	0	1	105	0	1
chr5	150092536	150092624	88	88	0	1	88	0	1
chr5	150113260	150113372	112	105	7	0.9375	112	0	1
chr5	150113838	150115946	2108	2107	1	0.9995	2108	0	1
chr5	150117617	150117850	233	233	0	1	233	0	1
chr5	150118746	150118852	106	106	0	1	106	0	1
chr5	150119466	150119566	100	100	0	1	100	0	1
chr5	150120011	150120123	112	112	0	1	112	0	1
chr5	150120887	150121010	123	123	0	1	123	0	1
chr5	150121203	150121322	119	119	0	1	119	0	1
chr5	150121879	150122040	161	161	0	1	161	0	1
chr5	150123041	150123201	160	160	0	1	160	0	1
chr5	150124249	150124360	111	111	0	1	111	0	1
chr5	150124726	150124831	105	105	0	1	105	0	1
chr5	150125444	150125577	133	133	0	1	133	0	1
chr5	150126519	150126614	95	95	0	1	95	0	1
chr5	150129756	150129968	212	212	0	1	212	0	1
chr5	150130538	150130662	124	124	0	1	124	0	1
chr5	150131978	150132094	116	116	0	1	116	0	1
chr5	150132749	150132942	193	193	0	1	193	0	1
chr5	150133585	150133760	175	175	0	1	175	0	1
chr5	150133880	150134008	128	128	0	1	128	0	1
chr5	150134715	150135016	301	301	0	1	301	0	1
chr5	150135554	150135878	324	324	0	1	324	0	1
chr5	150137007	150137053	46	46	0	1	46	0	1
chr5	150155396	150155845	449	449	0	1	449	0	1
chr9	4985085	4985630	545	545	0	1	545	0	1
chr9	4985939	4986022	83	83	0	1	83	0	1
chr9	5021962	5022213	251	251	0	1	251	0	1
chr9	5029782	5029906	124	124	0	1	124	0	1
chr9	5041692	5041907	215	215	0	1	215	0	1
chr9	5044402	5044520	118	118	0	1	118	0	1
chr9	5050685	5050831	146	146	0	1	146	0	1
chr9	5054562	5054884	322	322	0	1	322	0	1
chr9	5055668	5055788	120	120	0	1	120	0	1
chr9	5064882	5065040	158	158	0	1	158	0	1
chr9	5066677	5066789	112	112	0	1	112	0	1
chr9	5069021	5069208	187	187	0	1	187	0	1
chr9	5069924	5070052	128	128	0	1	128	0	1
chr9	5072491	5072626	135	135	0	1	135	0	1
chr9	5073697	5073785	88	88	0	1	88	0	1
chr9	5077452	5077580	128	128	0	1	128	0	1
chr9	5078305	5078444	139	139	0	1	139	0	1
chr9	5080228	5080380	152	152	0	1	152	0	1
chr9	5080532	5080683	151	151	0	1	151	0	1
chr9	5081724	5081861	137	137	0	1	137	0	1
chr9	5089673	5089863	190	190	0	1	190	0	1
chr9	5090445	5090570	125	125	0	1	125	0	1
chr9	5090738	5090911	173	173	0	1	173	0	1
chr9	5123003	5123121	118	118	0	1	118	0	1
chr9	5126332	5126446	114	114	0	1	114	0	1
chr9	5126683	5129944	3261	3257	4	0.9988	3261	0	1
chr9	130713880	130714455	575	575	0	1	575	0	1
chr9	130835253	130835525	272	272	0	1	272	0	1
chr9	130854063	130854237	174	174	0	1	174	0	1
chr9	130854800	130855096	296	296	0	1	296	0	1
chr9	130862762	130863035	273	273	0	1	273	0	1
chr9	130872128	130872213	85	85	0	1	85	0	1
chr9	130872859	130873037	178	178	0	1	178	0	1
chr9	130874867	130875052	185	185	0	1	185	0	1
chr9	130878414	130878567	153	153	0	1	153	0	1
chr9	130880067	130880157	90	90	0	1	90	0	1
chr9	130880499	130880664	165	165	0	1	165	0	1
chr9	130883968	130887675	3707	3705	2	0.9995	3707	0	1
chrX	1190489	1191160	671	671	0	1	671	0	1
chrX	1193217	1193302	85	85	0	1	85	0	1
chrX	1196779	1196900	121	121	0	1	121	0	1
chrX	1198561	1198724	163	163	0	1	163	0	1
chrX	1202401	1202535	134	134	0	1	134	0	1
chrX	1206432	1206599	167	167	0	1	167	0	1
chrX	1208805	1208908	103	103	0	1	103	0	1
chrX	1212555	1212723	168	94	74	0.5595	168	0	1
chrY	1190489	1191160	671	671	0	1	671	0	1
chrY	1193217	1193302	85	85	0	1	85	0	1
chrY	1196779	1196900	121	121	0	1	121	0	1
chrY	1198561	1198724	163	163	0	1	163	0	1
chrY	1202401	1202535	134	134	0	1	134	0	1
chrY	1206432	1206599	167	167	0	1	167	0	1
chrY	1208805	1208908	103	103	0	1	103	0	1
chrY	1212555	1212723	168	168	0	1	168	0	1

### Sheet: target_transcripts
#GeneName(GRCh38)	NM_number	Chr	Strand	exonic_number	exon_start	exon_end	exon_length	cds_number	cds_start	cds_end	cds_length
ABL2	NM_001136000	chr1	-	13	179099330	179108898	9568	13	179107717	179108898	1181
ABL2	NM_001136000	chr1	-	12	179109207	179109441	234	12	179109207	179109441	234
ABL2	NM_001136000	chr1	-	11	179110281	179110455	174	11	179110281	179110455	174
ABL2	NM_001136000	chr1	-	10	179112308	179112398	90	10	179112308	179112398	90
ABL2	NM_001136000	chr1	-	9	179114877	179115030	153	9	179114877	179115030	153
ABL2	NM_001136000	chr1	-	8	179117331	179117516	185	8	179117331	179117516	185
ABL2	NM_001136000	chr1	-	7	179118586	179118764	178	7	179118586	179118764	178
ABL2	NM_001136000	chr1	-	6	179120189	179120274	85	6	179120189	179120274	85
ABL2	NM_001136000	chr1	-	5	179121594	179121867	273	5	179121594	179121867	273
ABL2	NM_001136000	chr1	-	4	179126376	179126672	296	4	179126376	179126672	296
ABL2	NM_001136000	chr1	-	3	179131310	179131481	171	3	179131310	179131481	171
ABL2	NM_001136000	chr1	-	2	179133311	179133374	63	2	179133311	179133374	63
ABL2	NM_001136000	chr1	-	1	179142932	179143076	144	1	179142932	179143044	112
ABL2	NM_005158	chr1	-	12	179099330	179109441	10111	12	179107717	179109441	1724
ABL2	NM_005158	chr1	-	11	179110281	179110455	174	11	179110281	179110455	174
ABL2	NM_005158	chr1	-	10	179112308	179112398	90	10	179112308	179112398	90
ABL2	NM_005158	chr1	-	9	179114877	179115030	153	9	179114877	179115030	153
ABL2	NM_005158	chr1	-	8	179117331	179117516	185	8	179117331	179117516	185
ABL2	NM_005158	chr1	-	7	179118586	179118764	178	7	179118586	179118764	178
ABL2	NM_005158	chr1	-	6	179120189	179120274	85	6	179120189	179120274	85
ABL2	NM_005158	chr1	-	5	179121594	179121867	273	5	179121594	179121867	273
ABL2	NM_005158	chr1	-	4	179126376	179126672	296	4	179126376	179126672	296
ABL2	NM_005158	chr1	-	3	179131310	179131481	171	3	179131310	179131481	171
ABL2	NM_005158	chr1	-	2	179133311	179133374	63	2	179133311	179133374	63
ABL2	NM_005158	chr1	-	1	179142932	179143076	144	1	179142932	179143044	112
ABL2	NM_001168239	chr1	-	12	179099330	179108898	9568	12	179107717	179108898	1181
ABL2	NM_001168239	chr1	-	11	179109207	179109441	234	11	179109207	179109441	234
ABL2	NM_001168239	chr1	-	10	179110281	179110455	174	10	179110281	179110455	174
ABL2	NM_001168239	chr1	-	9	179112308	179112398	90	9	179112308	179112398	90
ABL2	NM_001168239	chr1	-	8	179114877	179115030	153	8	179114877	179115030	153
ABL2	NM_001168239	chr1	-	7	179117331	179117516	185	7	179117331	179117516	185
ABL2	NM_001168239	chr1	-	6	179118586	179118764	178	6	179118586	179118764	178
ABL2	NM_001168239	chr1	-	5	179120189	179120274	85	5	179120189	179120274	85
ABL2	NM_001168239	chr1	-	4	179121594	179121867	273	4	179121594	179121867	273
ABL2	NM_001168239	chr1	-	3	179126376	179126672	296	3	179126376	179126672	296
ABL2	NM_001168239	chr1	-	2	179131310	179131481	171	2	179131310	179131481	171
ABL2	NM_001168239	chr1	-	1	179142932	179143076	144	1	179142932	179143044	112
ABL2	NM_001168238	chr1	-	12	179099330	179108898	9568	12	179107717	179108898	1181
ABL2	NM_001168238	chr1	-	11	179109207	179109441	234	11	179109207	179109441	234
ABL2	NM_001168238	chr1	-	10	179110281	179110455	174	10	179110281	179110455	174
ABL2	NM_001168238	chr1	-	9	179112308	179112398	90	9	179112308	179112398	90
ABL2	NM_001168238	chr1	-	8	179114877	179115030	153	8	179114877	179115030	153
ABL2	NM_001168238	chr1	-	7	179117331	179117516	185	7	179117331	179117516	185
ABL2	NM_001168238	chr1	-	6	179118586	179118764	178	6	179118586	179118764	178
ABL2	NM_001168238	chr1	-	5	179120189	179120274	85	5	179120189	179120274	85
ABL2	NM_001168238	chr1	-	4	179121594	179121867	273	4	179121594	179121867	273
ABL2	NM_001168238	chr1	-	3	179126376	179126672	296	3	179126376	179126672	296
ABL2	NM_001168238	chr1	-	2	179131310	179131481	171	2	179131310	179131481	171
ABL2	NM_001168238	chr1	-	1	179229240	179229677	437	1	179229240	179229397	157
ABL2	NM_001168237	chr1	-	13	179099330	179108898	9568	13	179107717	179108898	1181
ABL2	NM_001168237	chr1	-	12	179109207	179109441	234	12	179109207	179109441	234
ABL2	NM_001168237	chr1	-	11	179110281	179110455	174	11	179110281	179110455	174
ABL2	NM_001168237	chr1	-	10	179112308	179112398	90	10	179112308	179112398	90
ABL2	NM_001168237	chr1	-	9	179114877	179115030	153	9	179114877	179115030	153
ABL2	NM_001168237	chr1	-	8	179117331	179117516	185	8	179117331	179117516	185
ABL2	NM_001168237	chr1	-	7	179118586	179118764	178	7	179118586	179118764	178
ABL2	NM_001168237	chr1	-	6	179120189	179120274	85	6	179120189	179120274	85
ABL2	NM_001168237	chr1	-	5	179121594	179121867	273	5	179121594	179121867	273
ABL2	NM_001168237	chr1	-	4	179126376	179126672	296	4	179126376	179126672	296
ABL2	NM_001168237	chr1	-	3	179131310	179131481	171	3	179131310	179131481	171
ABL2	NM_001168237	chr1	-	2	179133311	179133374	63	2	179133311	179133374	63
ABL2	NM_001168237	chr1	-	1	179229240	179229677	437	1	179229240	179229397	157
ABL2	NM_001168236	chr1	-	11	179099330	179109441	10111	11	179107717	179109441	1724
ABL2	NM_001168236	chr1	-	10	179110281	179110455	174	10	179110281	179110455	174
ABL2	NM_001168236	chr1	-	9	179112308	179112398	90	9	179112308	179112398	90
ABL2	NM_001168236	chr1	-	8	179114877	179115030	153	8	179114877	179115030	153
ABL2	NM_001168236	chr1	-	7	179117331	179117516	185	7	179117331	179117516	185
ABL2	NM_001168236	chr1	-	6	179118586	179118764	178	6	179118586	179118764	178
ABL2	NM_001168236	chr1	-	5	179120189	179120274	85	5	179120189	179120274	85
ABL2	NM_001168236	chr1	-	4	179121594	179121867	273	4	179121594	179121867	273
ABL2	NM_001168236	chr1	-	3	179126376	179126672	296	3	179126376	179126672	296
ABL2	NM_001168236	chr1	-	2	179131310	179131481	171	2	179131310	179131481	171
ABL2	NM_001168236	chr1	-	1	179229240	179229677	437	1	179229240	179229397	157
ABL2	NM_007314	chr1	-	12	179099330	179109441	10111	12	179107717	179109441	1724
ABL2	NM_007314	chr1	-	11	179110281	179110455	174	11	179110281	179110455	174
ABL2	NM_007314	chr1	-	10	179112308	179112398	90	10	179112308	179112398	90
ABL2	NM_007314	chr1	-	9	179114877	179115030	153	9	179114877	179115030	153
ABL2	NM_007314	chr1	-	8	179117331	179117516	185	8	179117331	179117516	185
ABL2	NM_007314	chr1	-	7	179118586	179118764	178	7	179118586	179118764	178
ABL2	NM_007314	chr1	-	6	179120189	179120274	85	6	179120189	179120274	85
ABL2	NM_007314	chr1	-	5	179121594	179121867	273	5	179121594	179121867	273
ABL2	NM_007314	chr1	-	4	179126376	179126672	296	4	179126376	179126672	296
ABL2	NM_007314	chr1	-	3	179131310	179131481	171	3	179131310	179131481	171
ABL2	NM_007314	chr1	-	2	179133311	179133374	63	2	179133311	179133374	63
ABL2	NM_007314	chr1	-	1	179229240	179229677	437	1	179229240	179229397	157
ABL2	NM_001136001	chr1	-	10	179110580	179110845	265	10	179110804	179110845	41
ABL2	NM_001136001	chr1	-	9	179112308	179112398	90	9	179112308	179112398	90
ABL2	NM_001136001	chr1	-	8	179114877	179115030	153	8	179114877	179115030	153
ABL2	NM_001136001	chr1	-	7	179117331	179117516	185	7	179117331	179117516	185
ABL2	NM_001136001	chr1	-	6	179118586	179118764	178	6	179118586	179118764	178
ABL2	NM_001136001	chr1	-	5	179120189	179120274	85	5	179120189	179120274	85
ABL2	NM_001136001	chr1	-	4	179121594	179121867	273	4	179121594	179121867	273
ABL2	NM_001136001	chr1	-	3	179126376	179126672	296	3	179126376	179126672	296
ABL2	NM_001136001	chr1	-	2	179131310	179131481	171	2	179131310	179131481	171
ABL2	NM_001136001	chr1	-	1	179229240	179229684	444	1	179229240	179229397	157
CSF1R	NM_001349736	chr5	-	23	150053290	150054224	934	21	150054068	150054224	156
CSF1R	NM_001349736	chr5	-	22	150054321	150054430	109	20	150054321	150054430	109
CSF1R	NM_001349736	chr5	-	21	150055236	150055336	100	19	150055236	150055336	100
CSF1R	NM_001349736	chr5	-	20	150056025	150056137	112	18	150056025	150056137	112
CSF1R	NM_001349736	chr5	-	19	150056218	150056341	123	17	150056218	150056341	123
CSF1R	NM_001349736	chr5	-	18	150057286	150057384	98	16	150057286	150057384	98
CSF1R	NM_001349736	chr5	-	17	150057503	150057592	89	15	150057503	150057592	89
CSF1R	NM_001349736	chr5	-	16	150059699	150059862	163	14	150059699	150059862	163
CSF1R	NM_001349736	chr5	-	15	150060861	150060972	111	13	150060861	150060972	111
CSF1R	NM_001349736	chr5	-	14	150061490	150061595	105	12	150061490	150061595	105
CSF1R	NM_001349736	chr5	-	13	150061722	150061849	127	11	150061722	150061849	127
CSF1R	NM_001349736	chr5	-	12	150068214	150068330	116	10	150068214	150068330	116
CSF1R	NM_001349736	chr5	-	11	150069872	150070063	191	9	150069872	150070063	191
CSF1R	NM_001349736	chr5	-	10	150070181	150070302	121	8	150070181	150070302	121
CSF1R	NM_001349736	chr5	-	9	150070455	150070571	116	7	150070455	150070571	116
CSF1R	NM_001349736	chr5	-	8	150073300	150073493	193	6	150073300	150073493	193
CSF1R	NM_001349736	chr5	-	7	150077275	150077435	160	5	150077275	150077435	160
CSF1R	NM_001349736	chr5	-	6	150078111	150078248	137	4	150078111	150078248	137
CSF1R	NM_001349736	chr5	-	5	150080051	150080336	285	3	150080051	150080336	285
CSF1R	NM_001349736	chr5	-	4	150080766	150081024	258	2	150080766	150081024	258
CSF1R	NM_001349736	chr5	-	3	150086378	150086607	229	1	150086378	150086427	49
CSF1R	NM_001349736	chr5	-	2	150091456	150091561	105
CSF1R	NM_001349736	chr5	-	1	150092536	150092624	88
CSF1R	NM_001288705	chr5	-	21	150053294	150054224	930	21	150054068	150054224	156
CSF1R	NM_001288705	chr5	-	20	150054321	150054430	109	20	150054321	150054430	109
CSF1R	NM_001288705	chr5	-	19	150055236	150055336	100	19	150055236	150055336	100
CSF1R	NM_001288705	chr5	-	18	150056025	150056137	112	18	150056025	150056137	112
CSF1R	NM_001288705	chr5	-	17	150056218	150056341	123	17	150056218	150056341	123
CSF1R	NM_001288705	chr5	-	16	150057286	150057384	98	16	150057286	150057384	98
CSF1R	NM_001288705	chr5	-	15	150057503	150057592	89	15	150057503	150057592	89
CSF1R	NM_001288705	chr5	-	14	150059699	150059862	163	14	150059699	150059862	163
CSF1R	NM_001288705	chr5	-	13	150060861	150060972	111	13	150060861	150060972	111
CSF1R	NM_001288705	chr5	-	12	150061490	150061595	105	12	150061490	150061595	105
CSF1R	NM_001288705	chr5	-	11	150061722	150061849	127	11	150061722	150061849	127
CSF1R	NM_001288705	chr5	-	10	150068214	150068330	116	10	150068214	150068330	116
CSF1R	NM_001288705	chr5	-	9	150069872	150070063	191	9	150069872	150070063	191
CSF1R	NM_001288705	chr5	-	8	150070181	150070302	121	8	150070181	150070302	121
CSF1R	NM_001288705	chr5	-	7	150070455	150070571	116	7	150070455	150070571	116
CSF1R	NM_001288705	chr5	-	6	150073300	150073493	193	6	150073300	150073493	193
CSF1R	NM_001288705	chr5	-	5	150077275	150077435	160	5	150077275	150077435	160
CSF1R	NM_001288705	chr5	-	4	150078111	150078248	137	4	150078111	150078248	137
CSF1R	NM_001288705	chr5	-	3	150080051	150080336	285	3	150080051	150080336	285
CSF1R	NM_001288705	chr5	-	2	150080766	150081024	258	2	150080766	150081024	258
CSF1R	NM_001288705	chr5	-	1	150086378	150086554	176	1	150086378	150086427	49
CSF1R	NM_005211	chr5	-	22	150053290	150054224	934	21	150054068	150054224	156
CSF1R	NM_005211	chr5	-	21	150054321	150054430	109	20	150054321	150054430	109
CSF1R	NM_005211	chr5	-	20	150055236	150055336	100	19	150055236	150055336	100
CSF1R	NM_005211	chr5	-	19	150056025	150056137	112	18	150056025	150056137	112
CSF1R	NM_005211	chr5	-	18	150056218	150056341	123	17	150056218	150056341	123
CSF1R	NM_005211	chr5	-	17	150057286	150057384	98	16	150057286	150057384	98
CSF1R	NM_005211	chr5	-	16	150057503	150057592	89	15	150057503	150057592	89
CSF1R	NM_005211	chr5	-	15	150059699	150059862	163	14	150059699	150059862	163
CSF1R	NM_005211	chr5	-	14	150060861	150060972	111	13	150060861	150060972	111
CSF1R	NM_005211	chr5	-	13	150061490	150061595	105	12	150061490	150061595	105
CSF1R	NM_005211	chr5	-	12	150061722	150061849	127	11	150061722	150061849	127
CSF1R	NM_005211	chr5	-	11	150068214	150068330	116	10	150068214	150068330	116
CSF1R	NM_005211	chr5	-	10	150069872	150070063	191	9	150069872	150070063	191
CSF1R	NM_005211	chr5	-	9	150070181	150070302	121	8	150070181	150070302	121
CSF1R	NM_005211	chr5	-	8	150070455	150070571	116	7	150070455	150070571	116
CSF1R	NM_005211	chr5	-	7	150073300	150073493	193	6	150073300	150073493	193
CSF1R	NM_005211	chr5	-	6	150077275	150077435	160	5	150077275	150077435	160
CSF1R	NM_005211	chr5	-	5	150078111	150078248	137	4	150078111	150078248	137
CSF1R	NM_005211	chr5	-	4	150080051	150080336	285	3	150080051	150080336	285
CSF1R	NM_005211	chr5	-	3	150080766	150081024	258	2	150080766	150081024	258
CSF1R	NM_005211	chr5	-	2	150086378	150086607	229	1	150086378	150086427	49
CSF1R	NM_005211	chr5	-	1	150113260	150113372	112
CSF1R	NM_001375321	chr5	-	21	150053294	150054224	930	19	150054068	150054224	156
CSF1R	NM_001375321	chr5	-	20	150054321	150054430	109	18	150054321	150054430	109
CSF1R	NM_001375321	chr5	-	19	150055236	150055336	100	17	150055236	150055336	100
CSF1R	NM_001375321	chr5	-	18	150056025	150056137	112	16	150056025	150056137	112
CSF1R	NM_001375321	chr5	-	17	150056218	150056341	123	15	150056218	150056341	123
CSF1R	NM_001375321	chr5	-	16	150057286	150057384	98	14	150057286	150057384	98
CSF1R	NM_001375321	chr5	-	15	150057503	150057592	89	13	150057503	150057592	89
CSF1R	NM_001375321	chr5	-	14	150059699	150059862	163	12	150059699	150059862	163
CSF1R	NM_001375321	chr5	-	13	150060861	150060972	111	11	150060861	150060972	111
CSF1R	NM_001375321	chr5	-	12	150061490	150061595	105	10	150061490	150061595	105
CSF1R	NM_001375321	chr5	-	11	150061722	150061849	127	9	150061722	150061849	127
CSF1R	NM_001375321	chr5	-	10	150068214	150068330	116	8	150068214	150068330	116
CSF1R	NM_001375321	chr5	-	9	150069872	150070063	191	7	150069872	150070063	191
CSF1R	NM_001375321	chr5	-	8	150070181	150070302	121	6	150070181	150070302	121
CSF1R	NM_001375321	chr5	-	7	150070455	150070571	116	5	150070455	150070571	116
CSF1R	NM_001375321	chr5	-	6	150073300	150073493	193	4	150073300	150073493	193
CSF1R	NM_001375321	chr5	-	5	150077275	150077435	160	3	150077275	150077435	160
CSF1R	NM_001375321	chr5	-	4	150078111	150078248	137	2	150078111	150078248	137
CSF1R	NM_001375321	chr5	-	3	150080051	150080336	285	1	150080051	150080199	148
CSF1R	NM_001375321	chr5	-	2	150080766	150081024	258
CSF1R	NM_001375321	chr5	-	1	150113260	150113365	105
CSF1R	NM_001375320	chr5	-	23	150053294	150054224	930	21	150054068	150054224	156
CSF1R	NM_001375320	chr5	-	22	150054321	150054430	109	20	150054321	150054430	109
CSF1R	NM_001375320	chr5	-	21	150055236	150055336	100	19	150055236	150055336	100
CSF1R	NM_001375320	chr5	-	20	150056025	150056137	112	18	150056025	150056137	112
CSF1R	NM_001375320	chr5	-	19	150056218	150056341	123	17	150056218	150056341	123
CSF1R	NM_001375320	chr5	-	18	150057286	150057384	98	16	150057286	150057384	98
CSF1R	NM_001375320	chr5	-	17	150057503	150057592	89	15	150057503	150057592	89
CSF1R	NM_001375320	chr5	-	16	150059699	150059862	163	14	150059699	150059862	163
CSF1R	NM_001375320	chr5	-	15	150060861	150060972	111	13	150060861	150060972	111
CSF1R	NM_001375320	chr5	-	14	150061490	150061595	105	12	150061490	150061595	105
CSF1R	NM_001375320	chr5	-	13	150061722	150061849	127	11	150061722	150061849	127
CSF1R	NM_001375320	chr5	-	12	150068214	150068330	116	10	150068214	150068330	116
CSF1R	NM_001375320	chr5	-	11	150069872	150070063	191	9	150069872	150070063	191
CSF1R	NM_001375320	chr5	-	10	150070181	150070302	121	8	150070181	150070302	121
CSF1R	NM_001375320	chr5	-	9	150070455	150070571	116	7	150070455	150070571	116
CSF1R	NM_001375320	chr5	-	8	150073300	150073493	193	6	150073300	150073493	193
CSF1R	NM_001375320	chr5	-	7	150077275	150077435	160	5	150077275	150077435	160
CSF1R	NM_001375320	chr5	-	6	150078111	150078248	137	4	150078111	150078248	137
CSF1R	NM_001375320	chr5	-	5	150080051	150080336	285	3	150080051	150080336	285
CSF1R	NM_001375320	chr5	-	4	150080766	150081024	258	2	150080766	150081024	258
CSF1R	NM_001375320	chr5	-	3	150086378	150086607	229	1	150086378	150086427	49
CSF1R	NM_001375320	chr5	-	2	150091456	150091561	105
CSF1R	NM_001375320	chr5	-	1	150113260	150113365	105
PDGFRB	NM_002609	chr5	-	23	150113838	150115946	2108	22	150115762	150115946	184
PDGFRB	NM_002609	chr5	-	22	150117617	150117850	233	21	150117617	150117850	233
PDGFRB	NM_002609	chr5	-	21	150118746	150118852	106	20	150118746	150118852	106
PDGFRB	NM_002609	chr5	-	20	150119466	150119566	100	19	150119466	150119566	100
PDGFRB	NM_002609	chr5	-	19	150120011	150120123	112	18	150120011	150120123	112
PDGFRB	NM_002609	chr5	-	18	150120887	150121010	123	17	150120887	150121010	123
PDGFRB	NM_002609	chr5	-	17	150121203	150121322	119	16	150121203	150121322	119
PDGFRB	NM_002609	chr5	-	16	150121879	150122040	161	15	150121879	150122040	161
PDGFRB	NM_002609	chr5	-	15	150123041	150123201	160	14	150123041	150123201	160
PDGFRB	NM_002609	chr5	-	14	150124249	150124360	111	13	150124249	150124360	111
PDGFRB	NM_002609	chr5	-	13	150124726	150124831	105	12	150124726	150124831	105
PDGFRB	NM_002609	chr5	-	12	150125444	150125577	133	11	150125444	150125577	133
PDGFRB	NM_002609	chr5	-	11	150126519	150126614	95	10	150126519	150126614	95
PDGFRB	NM_002609	chr5	-	10	150129756	150129968	212	9	150129756	150129968	212
PDGFRB	NM_002609	chr5	-	9	150130538	150130662	124	8	150130538	150130662	124
PDGFRB	NM_002609	chr5	-	8	150131978	150132094	116	7	150131978	150132094	116
PDGFRB	NM_002609	chr5	-	7	150132749	150132942	193	6	150132749	150132942	193
PDGFRB	NM_002609	chr5	-	6	150133585	150133760	175	5	150133585	150133760	175
PDGFRB	NM_002609	chr5	-	5	150133880	150134008	128	4	150133880	150134008	128
PDGFRB	NM_002609	chr5	-	4	150134749	150135016	267	3	150134749	150135016	267
PDGFRB	NM_002609	chr5	-	3	150135554	150135878	324	2	150135554	150135878	324
PDGFRB	NM_002609	chr5	-	2	150137007	150137053	46	1	150137007	150137047	40
PDGFRB	NM_002609	chr5	-	1	150155396	150155845	449
PDGFRB	NM_001355017	chr5	-	23	150113838	150115946	2108	20	150115762	150115946	184
PDGFRB	NM_001355017	chr5	-	22	150117617	150117850	233	19	150117617	150117850	233
PDGFRB	NM_001355017	chr5	-	21	150118746	150118852	106	18	150118746	150118852	106
PDGFRB	NM_001355017	chr5	-	20	150119466	150119566	100	17	150119466	150119566	100
PDGFRB	NM_001355017	chr5	-	19	150120011	150120123	112	16	150120011	150120123	112
PDGFRB	NM_001355017	chr5	-	18	150120887	150121010	123	15	150120887	150121010	123
PDGFRB	NM_001355017	chr5	-	17	150121203	150121322	119	14	150121203	150121322	119
PDGFRB	NM_001355017	chr5	-	16	150121879	150122040	161	13	150121879	150122040	161
PDGFRB	NM_001355017	chr5	-	15	150123041	150123201	160	12	150123041	150123201	160
PDGFRB	NM_001355017	chr5	-	14	150124249	150124360	111	11	150124249	150124360	111
PDGFRB	NM_001355017	chr5	-	13	150124726	150124831	105	10	150124726	150124831	105
PDGFRB	NM_001355017	chr5	-	12	150125444	150125577	133	9	150125444	150125577	133
PDGFRB	NM_001355017	chr5	-	11	150126519	150126614	95	8	150126519	150126614	95
PDGFRB	NM_001355017	chr5	-	10	150129756	150129968	212	7	150129756	150129968	212
PDGFRB	NM_001355017	chr5	-	9	150130538	150130662	124	6	150130538	150130662	124
PDGFRB	NM_001355017	chr5	-	8	150131978	150132094	116	5	150131978	150132094	116
PDGFRB	NM_001355017	chr5	-	7	150132749	150132942	193	4	150132749	150132942	193
PDGFRB	NM_001355017	chr5	-	6	150133585	150133760	175	3	150133585	150133760	175
PDGFRB	NM_001355017	chr5	-	5	150133880	150134008	128	2	150133880	150134008	128
PDGFRB	NM_001355017	chr5	-	4	150134715	150135016	301	1	150134715	150134863	148
PDGFRB	NM_001355017	chr5	-	3	150135554	150135878	324
PDGFRB	NM_001355017	chr5	-	2	150137007	150137053	46
PDGFRB	NM_001355017	chr5	-	1	150155396	150155845	449
PDGFRB	NM_001355016	chr5	-	22	150113838	150115946	2108	21	150115762	150115946	184
PDGFRB	NM_001355016	chr5	-	21	150117617	150117850	233	20	150117617	150117850	233
PDGFRB	NM_001355016	chr5	-	20	150118746	150118852	106	19	150118746	150118852	106
PDGFRB	NM_001355016	chr5	-	19	150119466	150119566	100	18	150119466	150119566	100
PDGFRB	NM_001355016	chr5	-	18	150120011	150120123	112	17	150120011	150120123	112
PDGFRB	NM_001355016	chr5	-	17	150120887	150121010	123	16	150120887	150121010	123
PDGFRB	NM_001355016	chr5	-	16	150121203	150121322	119	15	150121203	150121322	119
PDGFRB	NM_001355016	chr5	-	15	150121879	150122040	161	14	150121879	150122040	161
PDGFRB	NM_001355016	chr5	-	14	150123041	150123201	160	13	150123041	150123201	160
PDGFRB	NM_001355016	chr5	-	13	150124249	150124360	111	12	150124249	150124360	111
PDGFRB	NM_001355016	chr5	-	12	150124726	150124831	105	11	150124726	150124831	105
PDGFRB	NM_001355016	chr5	-	11	150125444	150125577	133	10	150125444	150125577	133
PDGFRB	NM_001355016	chr5	-	10	150126519	150126614	95	9	150126519	150126614	95
PDGFRB	NM_001355016	chr5	-	9	150129756	150129968	212	8	150129756	150129968	212
PDGFRB	NM_001355016	chr5	-	8	150130538	150130662	124	7	150130538	150130662	124
PDGFRB	NM_001355016	chr5	-	7	150131978	150132094	116	6	150131978	150132094	116
PDGFRB	NM_001355016	chr5	-	6	150132749	150132942	193	5	150132749	150132942	193
PDGFRB	NM_001355016	chr5	-	5	150133585	150133760	175	4	150133585	150133760	175
PDGFRB	NM_001355016	chr5	-	4	150133880	150134008	128	3	150133880	150134008	128
PDGFRB	NM_001355016	chr5	-	3	150134749	150135016	267	2	150134749	150135016	267
PDGFRB	NM_001355016	chr5	-	2	150135554	150135878	324	1	150135554	150135726	172
PDGFRB	NM_001355016	chr5	-	1	150155396	150155845	449
JAK2	NM_001322204	chr9	+	1	5041692	5041907	215
JAK2	NM_001322204	chr9	+	2	5044402	5044520	118	1	5044499	5044520	21
JAK2	NM_001322204	chr9	+	3	5050685	5050831	146	2	5050685	5050831	146
JAK2	NM_001322204	chr9	+	4	5054562	5054884	322	3	5054562	5054884	322
JAK2	NM_001322204	chr9	+	5	5055668	5055788	120	4	5055668	5055788	120
JAK2	NM_001322204	chr9	+	6	5064882	5065040	158	5	5064882	5065040	158
JAK2	NM_001322204	chr9	+	7	5066677	5066789	112	6	5066677	5066789	112
JAK2	NM_001322204	chr9	+	8	5069021	5069208	187	7	5069021	5069208	187
JAK2	NM_001322204	chr9	+	9	5069924	5070052	128	8	5069924	5070052	128
JAK2	NM_001322204	chr9	+	10	5072491	5072626	135	9	5072491	5072626	135
JAK2	NM_001322204	chr9	+	11	5073697	5073785	88	10	5073697	5073785	88
JAK2	NM_001322204	chr9	+	12	5077452	5077580	128	11	5077452	5077580	128
JAK2	NM_001322204	chr9	+	13	5078305	5078444	139	12	5078305	5078444	139
JAK2	NM_001322204	chr9	+	14	5080228	5080380	152	13	5080228	5080380	152
JAK2	NM_001322204	chr9	+	15	5080532	5080683	151	14	5080532	5080683	151
JAK2	NM_001322204	chr9	+	16	5081724	5081861	137	15	5081724	5081861	137
JAK2	NM_001322204	chr9	+	17	5089673	5089863	190	16	5089673	5089863	190
JAK2	NM_001322204	chr9	+	18	5090445	5090570	125	17	5090445	5090570	125
JAK2	NM_001322204	chr9	+	19	5090738	5090911	173	18	5090738	5090911	173
JAK2	NM_001322204	chr9	+	20	5123003	5123121	118	19	5123003	5123121	118
JAK2	NM_001322204	chr9	+	21	5126332	5126446	114	20	5126332	5126446	114
JAK2	NM_001322204	chr9	+	22	5126683	5128183	1500	21	5126683	5126791	108
JAK2	NM_001322194	chr9	+	1	4985085	4985572	487
JAK2	NM_001322194	chr9	+	2	4985939	4986022	83
JAK2	NM_001322194	chr9	+	3	5021962	5022213	251	1	5021987	5022213	226
JAK2	NM_001322194	chr9	+	4	5029782	5029906	124	2	5029782	5029906	124
JAK2	NM_001322194	chr9	+	5	5044402	5044520	118	3	5044402	5044520	118
JAK2	NM_001322194	chr9	+	6	5050685	5050831	146	4	5050685	5050831	146
JAK2	NM_001322194	chr9	+	7	5054562	5054884	322	5	5054562	5054884	322
JAK2	NM_001322194	chr9	+	8	5055668	5055788	120	6	5055668	5055788	120
JAK2	NM_001322194	chr9	+	9	5064882	5065040	158	7	5064882	5065040	158
JAK2	NM_001322194	chr9	+	10	5066677	5066789	112	8	5066677	5066789	112
JAK2	NM_001322194	chr9	+	11	5069021	5069208	187	9	5069021	5069208	187
JAK2	NM_001322194	chr9	+	12	5069924	5070052	128	10	5069924	5070052	128
JAK2	NM_001322194	chr9	+	13	5072491	5072626	135	11	5072491	5072626	135
JAK2	NM_001322194	chr9	+	14	5073697	5073785	88	12	5073697	5073785	88
JAK2	NM_001322194	chr9	+	15	5077452	5077580	128	13	5077452	5077580	128
JAK2	NM_001322194	chr9	+	16	5078305	5078444	139	14	5078305	5078444	139
JAK2	NM_001322194	chr9	+	17	5080228	5080380	152	15	5080228	5080380	152
JAK2	NM_001322194	chr9	+	18	5080532	5080683	151	16	5080532	5080683	151
JAK2	NM_001322194	chr9	+	19	5081724	5081861	137	17	5081724	5081861	137
JAK2	NM_001322194	chr9	+	20	5089673	5089863	190	18	5089673	5089863	190
JAK2	NM_001322194	chr9	+	21	5090445	5090570	125	19	5090445	5090570	125
JAK2	NM_001322194	chr9	+	22	5090738	5090911	173	20	5090738	5090911	173
JAK2	NM_001322194	chr9	+	23	5123003	5123121	118	21	5123003	5123121	118
JAK2	NM_001322194	chr9	+	24	5126332	5126446	114	22	5126332	5126446	114
JAK2	NM_001322194	chr9	+	25	5126683	5128183	1500	23	5126683	5126791	108
JAK2	NM_004972	chr9	+	1	4985271	4985630	359
JAK2	NM_004972	chr9	+	2	4985939	4986022	83
JAK2	NM_004972	chr9	+	3	5021962	5022213	251	1	5021987	5022213	226
JAK2	NM_004972	chr9	+	4	5029782	5029906	124	2	5029782	5029906	124
JAK2	NM_004972	chr9	+	5	5044402	5044520	118	3	5044402	5044520	118
JAK2	NM_004972	chr9	+	6	5050685	5050831	146	4	5050685	5050831	146
JAK2	NM_004972	chr9	+	7	5054562	5054884	322	5	5054562	5054884	322
JAK2	NM_004972	chr9	+	8	5055668	5055788	120	6	5055668	5055788	120
JAK2	NM_004972	chr9	+	9	5064882	5065040	158	7	5064882	5065040	158
JAK2	NM_004972	chr9	+	10	5066677	5066789	112	8	5066677	5066789	112
JAK2	NM_004972	chr9	+	11	5069021	5069208	187	9	5069021	5069208	187
JAK2	NM_004972	chr9	+	12	5069924	5070052	128	10	5069924	5070052	128
JAK2	NM_004972	chr9	+	13	5072491	5072626	135	11	5072491	5072626	135
JAK2	NM_004972	chr9	+	14	5073697	5073785	88	12	5073697	5073785	88
JAK2	NM_004972	chr9	+	15	5077452	5077580	128	13	5077452	5077580	128
JAK2	NM_004972	chr9	+	16	5078305	5078444	139	14	5078305	5078444	139
JAK2	NM_004972	chr9	+	17	5080228	5080380	152	15	5080228	5080380	152
JAK2	NM_004972	chr9	+	18	5080532	5080683	151	16	5080532	5080683	151
JAK2	NM_004972	chr9	+	19	5081724	5081861	137	17	5081724	5081861	137
JAK2	NM_004972	chr9	+	20	5089673	5089863	190	18	5089673	5089863	190
JAK2	NM_004972	chr9	+	21	5090445	5090570	125	19	5090445	5090570	125
JAK2	NM_004972	chr9	+	22	5090738	5090911	173	20	5090738	5090911	173
JAK2	NM_004972	chr9	+	23	5123003	5123121	118	21	5123003	5123121	118
JAK2	NM_004972	chr9	+	24	5126332	5126446	114	22	5126332	5126446	114
JAK2	NM_004972	chr9	+	25	5126683	5129944	3261	23	5126683	5126791	108
JAK2	NM_001322195	chr9	+	1	4985085	4985173	88
JAK2	NM_001322195	chr9	+	2	5021962	5022213	251	1	5021987	5022213	226
JAK2	NM_001322195	chr9	+	3	5029782	5029906	124	2	5029782	5029906	124
JAK2	NM_001322195	chr9	+	4	5044402	5044520	118	3	5044402	5044520	118
JAK2	NM_001322195	chr9	+	5	5050685	5050831	146	4	5050685	5050831	146
JAK2	NM_001322195	chr9	+	6	5054562	5054884	322	5	5054562	5054884	322
JAK2	NM_001322195	chr9	+	7	5055668	5055788	120	6	5055668	5055788	120
JAK2	NM_001322195	chr9	+	8	5064882	5065040	158	7	5064882	5065040	158
JAK2	NM_001322195	chr9	+	9	5066677	5066789	112	8	5066677	5066789	112
JAK2	NM_001322195	chr9	+	10	5069021	5069208	187	9	5069021	5069208	187
JAK2	NM_001322195	chr9	+	11	5069924	5070052	128	10	5069924	5070052	128
JAK2	NM_001322195	chr9	+	12	5072491	5072626	135	11	5072491	5072626	135
JAK2	NM_001322195	chr9	+	13	5073697	5073785	88	12	5073697	5073785	88
JAK2	NM_001322195	chr9	+	14	5077452	5077580	128	13	5077452	5077580	128
JAK2	NM_001322195	chr9	+	15	5078305	5078444	139	14	5078305	5078444	139
JAK2	NM_001322195	chr9	+	16	5080228	5080380	152	15	5080228	5080380	152
JAK2	NM_001322195	chr9	+	17	5080532	5080683	151	16	5080532	5080683	151
JAK2	NM_001322195	chr9	+	18	5081724	5081861	137	17	5081724	5081861	137
JAK2	NM_001322195	chr9	+	19	5089673	5089863	190	18	5089673	5089863	190
JAK2	NM_001322195	chr9	+	20	5090445	5090570	125	19	5090445	5090570	125
JAK2	NM_001322195	chr9	+	21	5090738	5090911	173	20	5090738	5090911	173
JAK2	NM_001322195	chr9	+	22	5123003	5123121	118	21	5123003	5123121	118
JAK2	NM_001322195	chr9	+	23	5126332	5126446	114	22	5126332	5126446	114
JAK2	NM_001322195	chr9	+	24	5126683	5128183	1500	23	5126683	5126791	108
JAK2	NM_001322196	chr9	+	1	4985229	4985630	401
JAK2	NM_001322196	chr9	+	2	5021962	5022213	251	1	5021987	5022213	226
JAK2	NM_001322196	chr9	+	3	5029782	5029906	124	2	5029782	5029906	124
JAK2	NM_001322196	chr9	+	4	5044402	5044520	118	3	5044402	5044520	118
JAK2	NM_001322196	chr9	+	5	5050685	5050831	146	4	5050685	5050831	146
JAK2	NM_001322196	chr9	+	6	5054562	5054884	322	5	5054562	5054884	322
JAK2	NM_001322196	chr9	+	7	5055668	5055788	120	6	5055668	5055788	120
JAK2	NM_001322196	chr9	+	8	5064882	5065040	158	7	5064882	5065040	158
JAK2	NM_001322196	chr9	+	9	5066677	5066789	112	8	5066677	5066789	112
JAK2	NM_001322196	chr9	+	10	5069021	5069208	187	9	5069021	5069208	187
JAK2	NM_001322196	chr9	+	11	5069924	5070052	128	10	5069924	5070052	128
JAK2	NM_001322196	chr9	+	12	5072491	5072626	135	11	5072491	5072626	135
JAK2	NM_001322196	chr9	+	13	5073697	5073785	88	12	5073697	5073785	88
JAK2	NM_001322196	chr9	+	14	5077452	5077580	128	13	5077452	5077580	128
JAK2	NM_001322196	chr9	+	15	5078305	5078444	139	14	5078305	5078444	139
JAK2	NM_001322196	chr9	+	16	5080228	5080380	152	15	5080228	5080380	152
JAK2	NM_001322196	chr9	+	17	5080532	5080683	151	16	5080532	5080683	151
JAK2	NM_001322196	chr9	+	18	5081724	5081861	137	17	5081724	5081861	137
JAK2	NM_001322196	chr9	+	19	5089673	5089863	190	18	5089673	5089863	190
JAK2	NM_001322196	chr9	+	20	5090445	5090570	125	19	5090445	5090570	125
JAK2	NM_001322196	chr9	+	21	5090738	5090911	173	20	5090738	5090911	173
JAK2	NM_001322196	chr9	+	22	5123003	5123121	118	21	5123003	5123121	118
JAK2	NM_001322196	chr9	+	23	5126332	5126446	114	22	5126332	5126446	114
JAK2	NM_001322196	chr9	+	24	5126683	5128183	1500	23	5126683	5126791	108
JAK2	NM_001322198	chr9	+	1	4985229	4985630	401
JAK2	NM_001322198	chr9	+	2	4985939	4986022	83
JAK2	NM_001322198	chr9	+	3	5021962	5022213	251
JAK2	NM_001322198	chr9	+	4	5029782	5029906	124
JAK2	NM_001322198	chr9	+	5	5044402	5044520	118
JAK2	NM_001322198	chr9	+	6	5050685	5050831	146
JAK2	NM_001322198	chr9	+	7	5054562	5054789	227
JAK2	NM_001322198	chr9	+	8	5055668	5055788	120
JAK2	NM_001322198	chr9	+	9	5064882	5065040	158
JAK2	NM_001322198	chr9	+	10	5066677	5066789	112	1	5066678	5066789	111
JAK2	NM_001322198	chr9	+	11	5069021	5069208	187	2	5069021	5069208	187
JAK2	NM_001322198	chr9	+	12	5069924	5070052	128	3	5069924	5070052	128
JAK2	NM_001322198	chr9	+	13	5072491	5072626	135	4	5072491	5072626	135
JAK2	NM_001322198	chr9	+	14	5073697	5073785	88	5	5073697	5073785	88
JAK2	NM_001322198	chr9	+	15	5077452	5077580	128	6	5077452	5077580	128
JAK2	NM_001322198	chr9	+	16	5078305	5078444	139	7	5078305	5078444	139
JAK2	NM_001322198	chr9	+	17	5080228	5080380	152	8	5080228	5080380	152
JAK2	NM_001322198	chr9	+	18	5080532	5080683	151	9	5080532	5080683	151
JAK2	NM_001322198	chr9	+	19	5081724	5081861	137	10	5081724	5081861	137
JAK2	NM_001322198	chr9	+	20	5089673	5089863	190	11	5089673	5089863	190
JAK2	NM_001322198	chr9	+	21	5090445	5090570	125	12	5090445	5090570	125
JAK2	NM_001322198	chr9	+	22	5090738	5090911	173	13	5090738	5090911	173
JAK2	NM_001322198	chr9	+	23	5123003	5123121	118	14	5123003	5123121	118
JAK2	NM_001322198	chr9	+	24	5126332	5126446	114	15	5126332	5126446	114
JAK2	NM_001322198	chr9	+	25	5126683	5128183	1500	16	5126683	5126791	108
JAK2	NM_001322199	chr9	+	1	4985229	4985572	343
JAK2	NM_001322199	chr9	+	2	4985939	4986022	83
JAK2	NM_001322199	chr9	+	3	5021962	5022213	251
JAK2	NM_001322199	chr9	+	4	5029782	5029906	124
JAK2	NM_001322199	chr9	+	5	5044402	5044520	118
JAK2	NM_001322199	chr9	+	6	5050685	5050831	146
JAK2	NM_001322199	chr9	+	7	5054562	5054789	227
JAK2	NM_001322199	chr9	+	8	5055668	5055788	120
JAK2	NM_001322199	chr9	+	9	5064882	5065040	158
JAK2	NM_001322199	chr9	+	10	5066677	5066789	112	1	5066678	5066789	111
JAK2	NM_001322199	chr9	+	11	5069021	5069208	187	2	5069021	5069208	187
JAK2	NM_001322199	chr9	+	12	5069924	5070052	128	3	5069924	5070052	128
JAK2	NM_001322199	chr9	+	13	5072491	5072626	135	4	5072491	5072626	135
JAK2	NM_001322199	chr9	+	14	5073697	5073785	88	5	5073697	5073785	88
JAK2	NM_001322199	chr9	+	15	5077452	5077580	128	6	5077452	5077580	128
JAK2	NM_001322199	chr9	+	16	5078305	5078444	139	7	5078305	5078444	139
JAK2	NM_001322199	chr9	+	17	5080228	5080380	152	8	5080228	5080380	152
JAK2	NM_001322199	chr9	+	18	5080532	5080683	151	9	5080532	5080683	151
JAK2	NM_001322199	chr9	+	19	5081724	5081861	137	10	5081724	5081861	137
JAK2	NM_001322199	chr9	+	20	5089673	5089863	190	11	5089673	5089863	190
JAK2	NM_001322199	chr9	+	21	5090445	5090570	125	12	5090445	5090570	125
JAK2	NM_001322199	chr9	+	22	5090738	5090911	173	13	5090738	5090911	173
JAK2	NM_001322199	chr9	+	23	5123003	5123121	118	14	5123003	5123121	118
JAK2	NM_001322199	chr9	+	24	5126332	5126446	114	15	5126332	5126446	114
JAK2	NM_001322199	chr9	+	25	5126683	5128183	1500	16	5126683	5126791	108
ABL1	NM_005157	chr9	+	1	130835253	130835525	272	1	130835446	130835525	79
ABL1	NM_005157	chr9	+	2	130854063	130854237	174	2	130854063	130854237	174
ABL1	NM_005157	chr9	+	3	130854800	130855096	296	3	130854800	130855096	296
ABL1	NM_005157	chr9	+	4	130862762	130863035	273	4	130862762	130863035	273
ABL1	NM_005157	chr9	+	5	130872128	130872213	85	5	130872128	130872213	85
ABL1	NM_005157	chr9	+	6	130872859	130873037	178	6	130872859	130873037	178
ABL1	NM_005157	chr9	+	7	130874867	130875052	185	7	130874867	130875052	185
ABL1	NM_005157	chr9	+	8	130878414	130878567	153	8	130878414	130878567	153
ABL1	NM_005157	chr9	+	9	130880067	130880157	90	9	130880067	130880157	90
ABL1	NM_005157	chr9	+	10	130880499	130880664	165	10	130880499	130880664	165
ABL1	NM_005157	chr9	+	11	130883968	130887675	3707	11	130883968	130885683	1715
ABL1	NM_007313	chr9	+	1	130713880	130714455	575	1	130714319	130714455	136
ABL1	NM_007313	chr9	+	2	130854063	130854237	174	2	130854063	130854237	174
ABL1	NM_007313	chr9	+	3	130854800	130855096	296	3	130854800	130855096	296
ABL1	NM_007313	chr9	+	4	130862762	130863035	273	4	130862762	130863035	273
ABL1	NM_007313	chr9	+	5	130872128	130872213	85	5	130872128	130872213	85
ABL1	NM_007313	chr9	+	6	130872859	130873037	178	6	130872859	130873037	178
ABL1	NM_007313	chr9	+	7	130874867	130875052	185	7	130874867	130875052	185
ABL1	NM_007313	chr9	+	8	130878414	130878567	153	8	130878414	130878567	153
ABL1	NM_007313	chr9	+	9	130880067	130880157	90	9	130880067	130880157	90
ABL1	NM_007313	chr9	+	10	130880499	130880664	165	10	130880499	130880664	165
ABL1	NM_007313	chr9	+	11	130883968	130887675	3707	11	130883968	130885683	1715
EPOR	NM_000121	chr19	-	8	11377206	11378595	1389	8	11377983	11378595	612
EPOR	NM_000121	chr19	-	7	11378690	11378778	88	7	11378690	11378778	88
EPOR	NM_000121	chr19	-	6	11380883	11380971	88	6	11380883	11380971	88
EPOR	NM_000121	chr19	-	5	11381055	11381209	154	5	11381055	11381209	154
EPOR	NM_000121	chr19	-	4	11381691	11381849	158	4	11381691	11381849	158
EPOR	NM_000121	chr19	-	3	11381929	11382105	176	3	11381929	11382105	176
EPOR	NM_000121	chr19	-	2	11383096	11383232	136	2	11383096	11383232	136
EPOR	NM_000121	chr19	-	1	11384092	11384314	222	1	11384092	11384207	115
CRLF2	NM_022148	chrX	-	8	1190489	1191160	671	8	1190896	1191160	264
CRLF2	NM_022148	chrX	-	7	1193217	1193302	85	7	1193217	1193302	85
CRLF2	NM_022148	chrX	-	6	1196779	1196900	121	6	1196779	1196900	121
CRLF2	NM_022148	chrX	-	5	1198561	1198724	163	5	1198561	1198724	163
CRLF2	NM_022148	chrX	-	4	1202401	1202535	134	4	1202401	1202535	134
CRLF2	NM_022148	chrX	-	3	1206432	1206599	167	3	1206432	1206599	167
CRLF2	NM_022148	chrX	-	2	1208805	1208908	103	2	1208805	1208908	103
CRLF2	NM_022148	chrX	-	1	1212555	1212649	94	1	1212555	1212634	79
CRLF2	NM_022148	chrY	-	8	1190489	1191160	671	8	1190896	1191160	264
CRLF2	NM_022148	chrY	-	7	1193217	1193302	85	7	1193217	1193302	85
CRLF2	NM_022148	chrY	-	6	1196779	1196900	121	6	1196779	1196900	121
CRLF2	NM_022148	chrY	-	5	1198561	1198724	163	5	1198561	1198724	163
CRLF2	NM_022148	chrY	-	4	1202401	1202535	134	4	1202401	1202535	134
CRLF2	NM_022148	chrY	-	3	1206432	1206599	167	3	1206432	1206599	167
CRLF2	NM_022148	chrY	-	2	1208805	1208908	103	2	1208805	1208908	103
CRLF2	NM_022148	chrY	-	1	1212555	1212649	94	1	1212555	1212634	79
CRLF2	NM_001012288	chrX	-	7	1190495	1191160	665	6	1190896	1191160	264
CRLF2	NM_001012288	chrX	-	6	1193217	1193302	85	5	1193217	1193302	85
CRLF2	NM_001012288	chrX	-	5	1196779	1196900	121	4	1196779	1196900	121
CRLF2	NM_001012288	chrX	-	4	1198561	1198724	163	3	1198561	1198724	163
CRLF2	NM_001012288	chrX	-	3	1202401	1202535	134	2	1202401	1202535	134
CRLF2	NM_001012288	chrX	-	2	1206432	1206599	167	1	1206432	1206445	13
CRLF2	NM_001012288	chrX	-	1	1212555	1212723	168
CRLF2	NM_001012288	chrY	-	7	1190495	1191160	665	6	1190896	1191160	264
CRLF2	NM_001012288	chrY	-	6	1193217	1193302	85	5	1193217	1193302	85
CRLF2	NM_001012288	chrY	-	5	1196779	1196900	121	4	1196779	1196900	121
CRLF2	NM_001012288	chrY	-	4	1198561	1198724	163	3	1198561	1198724	163
CRLF2	NM_001012288	chrY	-	3	1202401	1202535	134	2	1202401	1202535	134
CRLF2	NM_001012288	chrY	-	2	1206432	1206599	167	1	1206432	1206445	13
CRLF2	NM_001012288	chrY	-	1	1212555	1212723	168
